# Intraoperative copy number profiling from ultra-low coverage long-read sequencing for molecular tumor assessment

**DOI:** 10.64898/2026.07.21.26358307

**Authors:** Gaojianyong Wang, Caroline Kubelt, Romualdas Smičius, Kevin Zidane, Christian Rohrandt, Björn Brändl, Derek Wong, Mara Steiger, Amy Lum, Maxmilian Evers, Nils O. Schmidt, Martin Pröscholdt, Markus J Riemenschneider, Helene Kretzmer, Michael Synowitz, Stephen Yip, Martin Vingron, Franz-Josef Müller

**Affiliations:** Department of Bioinformatics, Max Planck Institute for Molecular Genetics, Berlin, Germany; Department of Genome Regulation, Max Planck Institute for Molecular Genetics, Berlin, Germany; Department of Psychiatry and Psychotherapy, Christian-Albrechts University, Kiel, Germany; Institute for Communications Technologies and Embedded Systems, Kiel University of Applied Sciences, Kiel, Germany; Hasso Plattner Institute for Digital Engineering, Digital Engineering Faculty, University of Potsdam, Potsdam, Germany; Department of Neurosurgery, University Medical Center Schleswig-Holstein UKSH, Campus Kiel, Kiel, Germany; Molecular Oncology, BC Cancer, Vancouver, BC, Canada; Department of Pathology, Children’s Hospital of Philadelphia, PA, USA; Altona diagnostics GmbH, Hamburg, Germany; Institute for Biology and Biotechnology of Plants, University of Münster, Münster, Germany; Department of Neurosurgery, University Medical Center Regensburg, Regensburg, Germany; Brain Tumor Center, University Medical Center Regensburg, Regensburg, Germany; Department of Neuropathology, University Medical Center Regensburg, Regensburg, Germany; Department of Pathology & Laboratory Medicine, Faculty of Medicine, University of British Columbia

**Author notes:** Equal contribution (Martin Vingron, Franz-Josef Müller).

**Keywords:** copy number variation, glioma, intraoperative diagnosis, cancer stratification

## Abstract

Copy number variations (CNVs) can serve as important clinical biomarkers for tumor classification and stratification. However, the utility of these CNV biomarkers for intraoperative tumor assessment within the timeframe of neurosurgical procedures has remained elusive due to the protracted duration of conventional CNV characterization methods. Here, we introduce CNVisor, a statistical framework for reliable and robust CNV detection from long-read sequencing, even under ultra-low coverage. Applied to neurosurgical tumor specimens, the proposed method enabled genome-wide CNV profiling and identified clinically relevant CNVs using roughly 60,000 reads within 20 minutes of sequencing. Integrating CNVisor with methylation-based classifiers can further reduce turnaround time and increase the accuracy of glioma subtype stratification. Together, these findings establish real-time CNV profiling using ultra-low coverage nanopore sequencing as a feasible strategy for intraoperative, genomics-informed assessment of CNS tumors.
