## Supplementary Tables for "Intraoperative copy number profiling from ultra-low coverage long-read sequencing for molecular tumor assessment"

### Sheet: Table 1
Glioma samples, cell lines, and clinical specimens sequeneced by nanopore R9 flow cells
Sample ID	Cell Type	Source	Type	Flow cell	DNA extraction	Basecall	Basecall Parameter
IEG4	tumor sample	In house	Oligodendroglioma	PAD26308	QIAamp Fast DNA tissue kit	guppy v6.3.8	dna_r9.4.1_450bps_sup_prom.cfg
IEG10	tumor sample	In house	Astrocytoma	PAD70822	QIAamp Fast DNA tissue kit	guppy v6.3.8	dna_r9.4.1_450bps_sup_prom.cfg
IEG24	tumor sample	In house	Glioblastoma	FAO43670	QIAamp Fast DNA tissue kit	guppy v6.3.8	dna_r9.4.1_450bps_sup_prom.cfg
LN229	cell line	In house	Glioma cell line	PAD70703	GeneJet	guppy v6.3.8	dna_r9.4.1_450bps_sup_prom.cfg
U251MG	cell line	In house	Glioma cell line	PAD70709	GeneJet	guppy v6.3.8	dna_r9.4.1_450bps_sup_prom.cfg
LN229	cell line	In house	Glioma cell line	FAM96122	GeneJet	guppy v6.3.8	dna_r9.4.1_450bps_sup.cfg
U251MG	cell line	In house	Glioma cell line	PAD15032	GeneJet	guppy v6.3.8	dna_r9.4.1_450bps_sup_prom.cfg
GM24385	cell line	AWS	Human genome	PAG68757	NA	guppy v6.3.8	dna_r10.4.1_e8.2_400bps_hac_prom.cfg
GM24149	cell line	AWS	Human genome	PAG70058	NA	guppy v6.3.8	dna_r10.4.1_e8.2_400bps_hac_prom.cfg
GM24143	cell line	AWS	Human genome	PAG70133	NA	guppy v6.3.8	dna_r10.4.1_e8.2_400bps_hac_prom.cfg
GM24385	cell line	AWS	Human genome	PAG65784	NA	guppy v6.3.8	dna_r10.4.1_e8.2_400bps_hac_prom.cfg
GM24149	cell line	AWS	Human genome	PAG65902	NA	guppy v6.3.8	dna_r10.4.1_e8.2_400bps_hac_prom.cfg
GM24143	cell line	AWS	Human genome	PAG67404	NA	guppy v6.3.8	dna_r10.4.1_e8.2_400bps_hac_prom.cfg
IEG63	clinic	Hospital	Oligodendroglioma	FAP22594, FAO65859	QIAamp Fast DNA tissue kit	Megalodon 2.5.0 and Guppy 6.0.6	dna_r9.4.1_450bps_hac.cfg
IEG94	clinic	Hospital	Astrocytoma	FAP54529, FAP55076	QIAamp Fast DNA tissue kit	Megalodon 2.5.0 and Guppy 6.0.6	dna_r9.4.1_450bps_hac.cfg
IEG99	clinic	Hospital	Oligodendroglioma	FAO98209, FAO61374	QIAamp Fast DNA tissue kit	Megalodon 2.5.0 and Guppy 6.0.6	dna_r9.4.1_450bps_hac.cfg
IEG108	clinic	Hospital	Glioblastoma	FAQ67156, FAQ67431, FAQ72189	QIAamp Fast DNA tissue kit	Megalodon 2.5.0 and Guppy 6.0.6	dna_r9.4.1_450bps_hac.cfg
IEG114	clinic	Hospital	Oligodendroglioma	FAQ67345, FAQ68170, FAQ67672, FAQ67742	QIAamp Fast DNA tissue kit	Megalodon 2.5.0 and Guppy 6.0.6	dna_r9.4.1_450bps_hac.cfg
IEG117	clinic	Hospital	Astrocytoma	FAR18179, FAR18036	QIAamp Fast DNA tissue kit	Megalodon 2.5.0 and Guppy 6.0.6	dna_r9.4.1_450bps_hac.cfg
IEG122	clinic	Hospital	Glioblastoma	FAR83238, FAR83976	QIAamp Fast DNA tissue kit	Megalodon 2.5.0 and Guppy 6.0.6	dna_r9.4.1_450bps_hac.cfg
IEG126	clinic	Hospital	Glioblastoma	FAR18099, FAR17896	QIAamp Fast DNA tissue kit	Megalodon 2.5.0 and Guppy 6.0.6	dna_r9.4.1_450bps_hac.cfg
IEG127	clinic	Hospital	Astrocytoma	FAR83224, FAR83120	QIAamp Fast DNA tissue kit	Megalodon 2.5.0 and Guppy 6.0.6	dna_r9.4.1_450bps_hac.cfg

### Sheet: Table 2
CNV comparison between CNVisor and EPIC array
Sample	Matching EPIC array	Run Scope*	Aitchison Distance	P Value		Sample	Matching EPIC array	Run Scope*	Aitchison Distance	P Value
LN229(FAM96122)	Yes	Complete	4.27785	<10^-4		IEG4	Yes	1 min	16.8417	<0.0001
LN229(PAD70703)	Yes	Complete	4.91932	<10^-4		IEG4	Yes	2 min	16.6756	<0.0001
U251-MG(PAD15032)	Yes	Complete	7.81517	<10^-4		IEG4	Yes	3 min	10.4214	<0.0001
U251-MG(PAD70709)	Yes	Complete	8.13797	<10^-4		IEG4	Yes	4 min	8.78908	<0.0001
						IEG4	Yes	5 min	7.83828	<0.0001
IEG4	Yes	Complete	3.74562	<10^-4		IEG4	Yes	6 min	7.1121	<0.0001
IEG10	Yes	Complete	7.55553	<10^-4		IEG4	Yes	7 min	6.52948	<0.0001
IEG24	Yes	Complete	2.19252	<10^-4		IEG4	Yes	8 min	6.09859	<0.0001
						IEG4	Yes	9 min	5.78919	<0.0001
IEG1	No	NA	NA	NA		IEG4	Yes	10 min	5.63012	<0.0001
IEG1_2	No	NA	NA	NA		IEG4	Yes	15 min	4.99106	<0.0001
IEG4	Yes	Complete	4.19715	<0.0001		IEG4	Yes	20 min	4.58509	<0.0001
IEG9	No	NA	NA	NA		IEG4	Yes	25 min	4.36476	<0.0001
IEG17	Yes	Complete	5.28536	<0.0001		IEG4	Yes	30 min	4.15213	<0.0001
IEG18	Yes	Complete	2.35941	<0.0001		IEG4	Yes	35 min	3.98974	<0.0001
IEG21	Yes	Complete	3.01701	<0.0001		IEG4	Yes	40 min	3.95343	<0.0001
IEG22	Yes	Complete	2.52351	<0.0001		IEG4	Yes	45 min	3.88649	<0.0001
IEG24	Yes	Complete	6.17174	<0.0001		IEG4	Yes	50 min	3.82275	<0.0001
IEG28	Yes	Complete	3.61956	<0.0001		IEG4	Yes	55 min	3.79841	<0.0001
IEG35	Yes	Complete	5.47547	<0.0001		IEG4	Yes	60 min	3.77773	<0.0001
IEG36	No	NA	NA	NA		IEG10	Yes	1 min	17.7256	0.0115
IEG37	No	NA	NA	NA		IEG10	Yes	2 min	17.2916	0.0015
IEG39	No	NA	NA	NA		IEG10	Yes	3 min	14.0561	0.0002
IEG54	Yes	Complete	3.48387	<0.0001		IEG10	Yes	4 min	12.8086	<0.0001
IEG61	No	NA	NA	NA		IEG10	Yes	5 min	11.7912	<0.0001
IEG63	Yes	Complete	4.41388	<0.0001		IEG10	Yes	6 min	11.0936	<0.0001
IEG63_2	Yes	Complete	4.65258	<0.0001		IEG10	Yes	7 min	10.8658	<0.0001
IEG65	Yes	Complete	6.86712	<0.0001		IEG10	Yes	8 min	10.4015	<0.0001
IEG66	Yes	Complete	6.34513	<0.0001		IEG10	Yes	9 min	10.0938	<0.0001
IEG77	No	NA	NA	NA		IEG10	Yes	10 min	9.79252	<0.0001
IEG79	No	NA	NA	NA		IEG10	Yes	15 min	9.06366	<0.0001
IEG79_2	No	NA	NA	NA		IEG10	Yes	20 min	8.63333	<0.0001
IEG86	No	NA	NA	NA		IEG10	Yes	25 min	8.28621	<0.0001
IEG86_2	No	NA	NA	NA		IEG10	Yes	30 min	8.06642	<0.0001
IEG90	No	NA	NA	NA		IEG10	Yes	35 min	8.00636	<0.0001
IEG91	No	NA	NA	NA		IEG10	Yes	40 min	7.88466	<0.0001
IEG92	No	NA	NA	NA		IEG10	Yes	45 min	7.78574	<0.0001
IEG95	No	NA	NA	NA		IEG10	Yes	50 min	7.74466	<0.0001
IEG101	No	NA	NA	NA		IEG10	Yes	55 min	7.76125	<0.0001
IEG103	No	NA	NA	NA		IEG10	Yes	60 min	7.76154	<0.0001
IEG108	No	NA	NA	NA		IEG24	Yes	1 min	4.53742	0.1663
IEG114	No	NA	NA	NA		IEG24	Yes	2 min	14.2118	0.0074
IEG115	No	NA	NA	NA		IEG24	Yes	3 min	17.4231	0.0007
IEG117	No	NA	NA	NA		IEG24	Yes	4 min	14.2822	<0.0001
IEG117_2	No	NA	NA	NA		IEG24	Yes	5 min	11.4237	<0.0001
IEG119	Yes	Complete	3.50729	<0.0001		IEG24	Yes	6 min	9.95623	<0.0001
IEG122	No	NA	NA	NA		IEG24	Yes	7 min	9.10882	<0.0001
IEG122_2	No	NA	NA	NA		IEG24	Yes	8 min	8.25605	<0.0001
IEG124	No	NA	NA	NA		IEG24	Yes	9 min	7.81339	<0.0001
IEG125	No	NA	NA	NA		IEG24	Yes	10 min	7.30035	<0.0001
IEG126	Yes	Complete	3.35746	<0.0001		IEG24	Yes	15 min	6.06561	<0.0001
IEG127	Yes	Complete	3.38578	<0.0001		IEG24	Yes	20 min	5.14246	<0.0001
IEG131	No	NA	NA	NA		IEG24	Yes	25 min	4.57538	<0.0001
IEG132	No	NA	NA	NA		IEG24	Yes	30 min	4.25101	<0.0001
IEG138	No	NA	NA	NA		IEG24	Yes	35 min	4.02896	<0.0001
IEG139	No	NA	NA	NA		IEG24	Yes	40 min	3.84651	<0.0001
IEG140	No	NA	NA	NA		IEG24	Yes	45 min	3.66652	<0.0001
IEG141	No	NA	NA	NA		IEG24	Yes	50 min	3.46708	<0.0001
IEG142	No	NA	NA	NA		IEG24	Yes	55 min	3.35778	<0.0001
IEG142_2	No	NA	NA	NA		IEG24	Yes	60 min	3.26435	<0.0001
IEG143	No	NA	NA	NA
IEG143_2	No	NA	NA	NA		IEG63	Yes	2 min	15.5301	<0.0001
IEG144	No	NA	NA	NA		IEG63	Yes	3 min	16.2397	<0.0001
IEG144_2	No	NA	NA	NA		IEG63	Yes	4 min	12.273	<0.0001
IEG146	No	NA	NA	NA		IEG63	Yes	5 min	10.1554	<0.0001
IEG146_2	No	NA	NA	NA		IEG63	Yes	6 min	9.14514	<0.0001
IEG147	No	NA	NA	NA		IEG63	Yes	7 min	8.25389	<0.0001
IEG147_2	No	NA	NA	NA		IEG63	Yes	8 min	7.60747	<0.0001
IEG148	No	NA	NA	NA		IEG63	Yes	9 min	7.0184	<0.0001
IEG148_2	No	NA	NA	NA		IEG63	Yes	10 min	6.48834	<0.0001
IEG149	No	NA	NA	NA		IEG63	Yes	15 min	5.57376	<0.0001
IEG149_2	No	NA	NA	NA		IEG63	Yes	20 min	5.01922	<0.0001
IEG150	Yes	Complete	5.50268	<0.0001		IEG63	Yes	25 min	4.6672	<0.0001
IEG157	No	NA	NA	NA		IEG63	Yes	30 min	4.52964	<0.0001
IEG157_2	No	NA	NA	NA		IEG63	Yes	35 min	4.32338	<0.0001
IEG160	No	NA	NA	NA		IEG63	Yes	40 min	4.17208	<0.0001
IEG162	No	NA	NA	NA		IEG63	Yes	45 min	4.10037	<0.0001
IEG162_2	No	NA	NA	NA		IEG63	Yes	50 min	4.05572	<0.0001
IEG163	No	NA	NA	NA		IEG63	Yes	55 min	4.02002	<0.0001
IEG163_2	No	NA	NA	NA		IEG63	Yes	60 min	3.98311	<0.0001
IEG176	No	NA	NA	NA		IEG94	Yes	1 min	4.71762	0.1296
IEG176_2	No	NA	NA	NA		IEG94	Yes	2 min	14.514	0.0001
IEG177	Yes	Complete	6.31096	<0.0001		IEG94	Yes	3 min	17.5324	<0.0001
IEG179	Yes	Complete	8.68613	<0.0001		IEG94	Yes	4 min	13.4147	<0.0001
IEG180	Yes	Complete	4.23142	<0.0001		IEG94	Yes	5 min	11.2986	<0.0001
IEG182	Yes	Complete	5.58695	<0.0001		IEG94	Yes	6 min	10.2414	<0.0001
IEG183	Yes	Complete	3.95078	<0.0001		IEG94	Yes	7 min	9.63968	<0.0001
IEG185	Yes	Complete	5.02663	<0.0001		IEG94	Yes	8 min	8.97371	<0.0001
IEG187	Yes	Complete	7.67255	<0.0001		IEG94	Yes	9 min	8.63018	<0.0001
IEG188	Yes	Complete	5.24848	<0.0001		IEG94	Yes	10 min	8.0917	<0.0001
IEG188_2	Yes	Complete	4.41493	<0.0001		IEG94	Yes	15 min	6.91065	<0.0001
IEG194	Yes	Complete	5.01944	<0.0001		IEG94	Yes	20 min	6.37582	<0.0001
IEG205	Yes	Complete	4.13219	<0.0001		IEG94	Yes	25 min	6.0321	<0.0001
IEG206	Yes	Complete	2.97549	<0.0001		IEG94	Yes	30 min	5.84672	<0.0001
IEG209	No	NA	NA	NA		IEG94	Yes	35 min	5.62524	<0.0001
IEG210	No	NA	NA	NA		IEG94	Yes	40 min	5.48989	<0.0001
IEG214	No	NA	NA	NA		IEG94	Yes	45 min	5.41014	<0.0001
IEG215	No	NA	NA	NA		IEG94	Yes	50 min	5.35402	<0.0001
IEG216	No	NA	NA	NA		IEG94	Yes	55 min	5.26844	<0.0001
IEG217	No	NA	NA	NA		IEG94	Yes	60 min	5.24543	<0.0001
IEG218	No	NA	NA	NA		IEG99	Yes	1 min	4.40685	0.1597
IEG219	No	NA	NA	NA		IEG99	Yes	2 min	13.4313	<0.0001
IEG221	No	NA	NA	NA		IEG99	Yes	3 min	17.318	<0.0001
IEG222	No	NA	NA	NA		IEG99	Yes	4 min	15.213	<0.0001
IEG223	No	NA	NA	NA		IEG99	Yes	5 min	13.0742	<0.0001
IEG224	No	NA	NA	NA		IEG99	Yes	6 min	11.3513	<0.0001
IEG224_2	No	NA	NA	NA		IEG99	Yes	7 min	10.6351	<0.0001
IEG225	No	NA	NA	NA		IEG99	Yes	8 min	9.70349	<0.0001
IEG226	No	NA	NA	NA		IEG99	Yes	9 min	9.25609	<0.0001
IEG227	No	NA	NA	NA		IEG99	Yes	10 min	8.98439	<0.0001
IEG228	No	NA	NA	NA		IEG99	Yes	15 min	7.61181	<0.0001
IEG229	No	NA	NA	NA		IEG99	Yes	20 min	6.98383	<0.0001
IEG230	No	NA	NA	NA		IEG99	Yes	25 min	6.5744	<0.0001
IEG232	No	NA	NA	NA		IEG99	Yes	30 min	6.25072	<0.0001
IEG234	No	NA	NA	NA		IEG99	Yes	35 min	6.14883	<0.0001
IEG235	No	NA	NA	NA		IEG99	Yes	40 min	6.1152	<0.0001
IEG236	No	NA	NA	NA		IEG99	Yes	45 min	6.05139	<0.0001
IEG237	No	NA	NA	NA		IEG99	Yes	50 min	6.03196	<0.0001
IEG237_2	No	NA	NA	NA		IEG99	Yes	55 min	5.9403	<0.0001
IEG238	No	NA	NA	NA		IEG99	Yes	60 min	5.91749	<0.0001
IEG239	No	NA	NA	NA		IEG108	No	NA	NA	NA
IEG240	No	NA	NA	NA		IEG114	No	NA	NA	NA
IEG241	No	NA	NA	NA		IEG117	No	NA	NA	NA
IEG243	No	NA	NA	NA		IEG122	No	NA	NA	NA
IEG245	No	NA	NA	NA		IEG127	Yes	1 min	3.8709	0.2032
IEG248	No	NA	NA	NA		IEG127	Yes	2 min	13.8081	0.0009
IEG249	No	NA	NA	NA		IEG127	Yes	3 min	18.1467	<0.0001
IEG250	No	NA	NA	NA		IEG127	Yes	4 min	15.355	<0.0001
IEG251	No	NA	NA	NA		IEG127	Yes	5 min	13.6868	<0.0001
IEG252	No	NA	NA	NA		IEG127	Yes	6 min	11.5542	<0.0001
IEG255	No	NA	NA	NA		IEG127	Yes	7 min	10.7615	<0.0001
IEG257	No	NA	NA	NA		IEG127	Yes	8 min	9.86426	<0.0001
						IEG127	Yes	9 min	9.12878	<0.0001
						IEG127	Yes	10 min	8.6711	<0.0001
						IEG127	Yes	15 min	7.60682	<0.0001
						IEG127	Yes	20 min	6.92665	<0.0001
						IEG127	Yes	25 min	6.56928	<0.0001
						IEG127	Yes	30 min	6.35564	<0.0001
						IEG127	Yes	35 min	6.18264	<0.0001
						IEG127	Yes	40 min	6.04759	<0.0001
						IEG127	Yes	45 min	5.97713	<0.0001
						IEG127	Yes	50 min	5.96364	<0.0001
						IEG127	Yes	55 min	5.92085	<0.0001
						IEG127	Yes	60 min	5.86938	<0.0001
*Run scope defines sequencing time for generating CNV profile using CNVisor. Complete means the reads of the complete run was used

### Sheet: Table 3
Turnaround time of surgical specimen
Sample	Diagnosis	DNA prep	Libray	Alteration detected (min)										MethyLYZR
				1p19q -		chr7 +		chr10 -		CDKN2A/B --		EGFR +
				Initial detection	Turnaround time	Initial detection	Turnaround time	Initial detection	Turnaround time	Initial detection	Turnaround time	Initial detection	Turnaround time	IDH mutation
IEG63	Oligodendroglioma	28 min	17 min 25 sec	1	12	1	10	1	10	3	21	1	10	7.5
IEG94	Astrocytoma	22 min 10 sec	18 min 50 sec	1	10	1	10	1	10	3	36	1	52	7.5
IEG99	Oligodendroglioma	23 min	17 min 40 sec	1	11	1	10	1	10	3	15	1	10	7.5
IEG108	Glioblastoma	23 min	17 min	1	10	1	41	1	17	3	12	1	32	7.5
IEG114	Oligodendroglioma	22 min	17 min 20 sec	1	10	1	10	1	10	2	37	1	25	7.5
IEG117	Astrocytoma	NA	NA	1	10	1	10	1	10	3	12	1	10	7.5
IEG122	Glioblastoma	22 min	17 min	1	10	1	16	1	17	2	11	1	10	7.5
IEG127	Astrocytoma	21 min 30 sec	15 min 45 sec	1	10	1	10	1	10	3	12	1	15	7.5
				Red means presence
				Green means absence

### Sheet: Table 4
Ground truth and diagnosis of glioma samples sequeneced by nanopore R10 flow cells
Sample.ID	Age	Sex	Clinical Diagnosis	MethyLYZR Classification	MethyLYZR Probability	MethyLYZR Results	chr1p19q*	chr7*	chr10*	CDKN*	EGFR*	Diagnosis based on CNV profile	Integrated diagnosis of CNV and methylation profile
IEG1	65-69	M	GBM	GBM, RTK II	0.925752	GBM, RTK II	-1	0	1	1	1	GBM	GBM
IEG1_2	65-69	M	GBM	GBM, RTK II	0.969097	GBM, RTK II	-1	0	1	1	1	GBM	GBM
IEG4	55-59	M	O IDH	O IDH	0.93521	O IDH	1	0	0	-1	0	O IDH	O IDH
IEG9	80-84	F	GBM	GBM, RTK II	0.823831	GBM, RTK II	-1	1	1	0	1	GBM	GBM
IEG17	75-79	M	GBM	GBM, RTK II	0.890004	GBM, RTK II	-1	0	-1	-1	1	GBM	GBM
IEG18	70-74	F	GBM	LGG, SEGA	0.438767	Inconclusive	-1	0	0	-1	0	Inconclusive	GBM
IEG21	80-84	M	GBM	GBM, RTK I	0.969966	GBM, RTK I	-1	1	1	1	1	GBM	GBM
IEG22	80-84	M	GBM	IHG	0.280632	Inconclusive	-1	0	0	0	0	Inconclusive	GBM
IEG24	35-39	F	GBM	GBM, RTK I	0.850142	GBM, RTK I	-1	1	1	1	1	GBM	GBM
IEG28	15-19	F	O IDH	O IDH	0.73804	O IDH	1	-1	-1	-1	-1	O IDH	O IDH
IEG35	30-34	M	A IDH	O IDH	0.534389	O IDH	-1	-1	-1	1	-1	A IDH	A IDH
IEG36	35-39	F	GBM	GBM, RTK I	0.841677	GBM, RTK I	-1	1	1	1	1	GBM	GBM
IEG37	40-44	M	O IDH	O IDH	0.943312	O IDH	1	-1	-1	0	-1	O IDH	O IDH
IEG39	40-44	M	A IDH	A IDH	0.461793	Inconclusive	-1	-1	-1	0	-1	A IDH	A IDH
IEG54	40-44	M	O IDH	O IDH	0.985443	O IDH	1	-1	-1	-1	-1	O IDH	O IDH
IEG61	85-89	F	O IDH	O IDH	0.898914	O IDH	1	-1	-1	-1	-1	O IDH	O IDH
IEG63	55-59	F	O IDH	O IDH	0.976124	O IDH	1	-1	-1	1	-1	O IDH	O IDH
IEG63_2	55-59	F	O IDH	O IDH	0.99653	O IDH	1	-1	-1	1	-1	O IDH	O IDH
IEG65	60-64	F	O IDH	O IDH	0.978169	O IDH	1	-1	-1	-1	-1	O IDH	O IDH
IEG66	60-64	M	GBM	GBM, RTK II	0.989446	GBM, RTK II	-1	1	1	1	1	GBM	GBM
IEG77	65-69	M	GBM	GBM, RTK II	0.45215	Inconclusive	-1	0	1	1	1	GBM	GBM
IEG79	60-64	M	GBM	GBM, RTK I	0.748877	GBM, RTK I	-1	1	1	-1	1	GBM	GBM
IEG79_2	60-64	M	GBM	GBM, RTK I	0.644706	GBM, RTK I	-1	1	0	0	1	GBM	GBM
IEG86	65-69	M	GBM	GBM, RTK II	0.986316	GBM, RTK II	0	1	1	1	1	GBM	GBM
IEG86_2	65-69	M	GBM	GBM, RTK II	0.991956	GBM, RTK II	-1	1	1	1	1	GBM	GBM
IEG90	55-59	M	GBM	GBM, RTK II	0.983499	GBM, RTK II	-1	0	1	-1	1	GBM	GBM
IEG91	75-79	M	GBM	GBM, RTK I	0.888438	GBM, RTK I	-1	0	0	-1	1	GBM	GBM
IEG92	55-59	M	GBM	GBM, RTK II	0.936566	GBM, RTK II	-1	1	1	1	1	GBM	GBM
IEG95	65-69	M	GBM	GBM, RTK I	0.81138	GBM, RTK I	-1	1	1	-1	1	GBM	GBM
IEG101	70-74	M	GBM	LGG, MYB	0.26754	Inconclusive	-1	0	1	-1	1	GBM	GBM
IEG103	30-34	M	A IDH	A IDH, HG	0.970773	A IDH, HG	-1	-1	-1	-1	-1	A IDH	A IDH
IEG108	60-64	M	GBM	GBM, RTK II	0.496172	Inconclusive	-1	1	1	-1	1	GBM	GBM
IEG114	25-29	F	O IDH	O IDH	0.519688	O IDH	1	-1	-1	-1	-1	O IDH	O IDH
IEG115	15-19	F	O IDH	O IDH	0.592892	O IDH	1	-1	-1	-1	0	O IDH	O IDH
IEG117	50-54	F	A IDH	A IDH	0.692646	A IDH	-1	-1	-1	-1	-1	A IDH	A IDH
IEG117_2	50-54	F	A IDH	A IDH	0.938677	A IDH	-1	-1	-1	-1	-1	A IDH	A IDH
IEG119	25-29	M	O IDH	O IDH	0.967197	O IDH	1	-1	-1	-1	0	O IDH	O IDH
IEG122	70-74	M	GBM	GBM, RTK I	0.68509	GBM, RTK I	-1	1	1	1	1	GBM	GBM
IEG122_2	70-74	M	GBM	GBM, RTK I	0.858298	GBM, RTK I	-1	1	1	0	1	GBM	GBM
IEG124	45-49	M	GBM	GBM, RTK II	0.736952	GBM, RTK II	-1	1	-1	1	1	GBM	GBM
IEG125	50-54	M	GBM	GBM, RTK II	0.9902	GBM, RTK II	-1	1	1	0	1	GBM	GBM
IEG126	50-54	M	GBM	LGG, SEGA	0.370675	Inconclusive	-1	-1	1	-1	-1	GBM	GBM
IEG127	45-49	M	A IDH	O IDH	0.454761	Inconclusive	-1	0	-1	-1	0	Inconclusive	A IDH
IEG131	75-79	M	GBM	GBM, RTK II	0.981789	GBM, RTK II	-1	1	1	-1	1	GBM	GBM
IEG132	30-34	M	A IDH	PXA	0.230283	Inconclusive	-1	-1	-1	-1	-1	A IDH	A IDH
IEG138	40-44	F	O IDH	LGG, DNT	0.211222	Inconclusive	0	-1	-1	-1	-1	Inconclusive	A/O IDH
IEG139	40-44	M	A IDH	A IDH, HG	0.999947	A IDH, HG	-1	-1	-1	1	-1	A IDH	A IDH
IEG140	10-14	M	GBM	GBM, MID	0.92323	GBM, MID	-1	0	-1	0	0	Inconclusive	GBM
IEG141	20-24	M	GBM	PITAD, STH DNS B	0.999916	PITAD, STH DNS B	-1	0	-1	1	0	Inconclusive	GBM
IEG142	60-64	M	GBM	CONTR, INFLAM	0.501073	CONTR, INFLAM	-1	0	0	-1	1	GBM	GBM
IEG142_2	60-64	M	GBM	CONTR, REACT	0.367393	Inconclusive	-1	0	0	-1	0	Inconclusive	GBM
IEG143	40-44	M	A IDH	A IDH	0.977562	A IDH	-1	-1	-1	-1	-1	A IDH	A IDH
IEG143_2	40-44	M	A IDH	A IDH	0.951544	A IDH	-1	-1	-1	-1	-1	A IDH	A IDH
IEG144	25-29	M	A IDH	LGG, MYB	0.458699	Inconclusive	-1	-1	-1	-1	-1	A IDH	A IDH
IEG144_2	25-29	M	A IDH	A IDH	0.779932	A IDH	-1	-1	-1	-1	0	A IDH	A IDH
IEG146	20-24	F	O IDH	A IDH	0.85223	A IDH	1	-1	0	-1	-1	O IDH	O IDH
IEG146_2	20-24	F	O IDH	O IDH	0.695555	O IDH	1	-1	0	-1	-1	O IDH	O IDH
IEG147	25-29	M	A IDH	A IDH	0.948152	A IDH	-1	-1	-1	-1	-1	A IDH	A IDH
IEG147_2	25-29	M	A IDH	A IDH	0.94135	A IDH	-1	-1	-1	-1	-1	A IDH	A IDH
IEG148	55-59	M	O IDH	LGG, DNT	0.39167	Inconclusive	1	-1	-1	-1	-1	O IDH	O IDH
IEG148_2	55-59	M	O IDH	LGG, DNT	0.667249	LGG, DNT	0	-1	-1	-1	-1	Inconclusive	A/O IDH
IEG149	30-34	F	A IDH	A IDH, HG	0.942995	A IDH, HG	-1	-1	-1	1	-1	A IDH	A IDH
IEG149_2	30-34	F	A IDH	A IDH	0.817241	A IDH	-1	-1	-1	0	-1	A IDH	A IDH
IEG150	30-34	M	A IDH	A IDH	0.923551	A IDH	-1	-1	-1	-1	-1	A IDH	A IDH
IEG157	80-84	F	GBM	GBM, RTK I	0.866541	GBM, RTK I	-1	1	1	-1	1	GBM	GBM
IEG157_2	80-84	F	GBM	GBM, RTK I	0.976062	GBM, RTK I	-1	1	1	-1	1	GBM	GBM
IEG160	55-59	M	A IDH	A IDH	0.808323	A IDH	-1	-1	-1	-1	-1	A IDH	A IDH
IEG162	30-34	F	A IDH	A IDH	0.965092	A IDH	-1	-1	-1	-1	-1	A IDH	A IDH
IEG162_2	30-34	F	A IDH	A IDH	0.706468	A IDH	-1	-1	-1	-1	-1	A IDH	A IDH
IEG163	25-29	M	A IDH	A IDH	0.97194	A IDH	-1	-1	-1	-1	-1	A IDH	A IDH
IEG163_2	25-29	M	A IDH	A IDH	0.935521	A IDH	-1	-1	-1	-1	-1	A IDH	A IDH
IEG176	30-34	F	A IDH	LGG, MYB	0.437718	Inconclusive	-1	-1	-1	-1	-1	A IDH	A IDH
IEG176_2	30-34	F	A IDH	LGG, DNT	0.429138	Inconclusive	-1	-1	-1	-1	-1	A IDH	A IDH
IEG177	75-79	F	GBM	GBM, RTK I	0.99988	GBM, RTK I	-1	1	0	1	1	GBM	GBM
IEG179	55-59	F	GBM	GBM, MID	0.943106	GBM, MID	-1	-1	1	1	-1	GBM	GBM
IEG180	55-59	M	GBM	GBM, MID	0.536866	GBM, MID	-1	0	1	1	0	GBM	GBM
IEG182	60-64	M	GBM	GBM, RTK II	0.993932	GBM, RTK II	-1	0	1	1	1	GBM	GBM
IEG183	80-84	F	GBM	GBM, RTK II	0.95796	GBM, RTK II	-1	0	1	-1	1	GBM	GBM
IEG185	65-69	M	O IDH	O IDH	0.989273	O IDH	1	-1	-1	-1	-1	O IDH	O IDH
IEG187	55-59	M	O IDH	O IDH	0.969501	O IDH	1	-1	-1	-1	-1	O IDH	O IDH
IEG188	55-59	M	GBM	GBM, RTK I	0.912663	GBM, RTK I	-1	1	1	-1	1	GBM	GBM
IEG188_2	55-59	M	GBM	GBM, RTK I	0.917406	GBM, RTK I	-1	1	1	-1	1	GBM	GBM
IEG194	10-14	M	GBM	GBM, MYCN	0.487801	Inconclusive	-1	1	1	-1	1	GBM	GBM
IEG205	75-79	M	GBM	GBM, RTK I	0.983935	GBM, RTK I	-1	1	-1	0	1	GBM	GBM
IEG206	70-74	M	GBM	GBM, RTK I	0.952084	GBM, RTK I	-1	0	1	-1	1	GBM	GBM
IEG209	55-59	M	GBM	GBM, RTK II	0.967835	GBM, RTK II	0	0	1	-1	1	GBM	GBM
IEG210	65-69	M	O IDH	O IDH	0.842256	O IDH	1	1	-1	-1	1	O IDH	O IDH
IEG214	65-69	F	GBM	GBM, RTK I	0.971087	GBM, RTK I	-1	1	1	0	1	GBM	GBM
IEG215	45-49	M	GBM	GBM, RTK II	0.999287	GBM, RTK II	-1	0	1	-1	1	GBM	GBM
IEG216	25-29	F	A IDH	A IDH	0.81339	A IDH	-1	-1	-1	-1	-1	A IDH	A IDH
IEG217	90-94	F	GBM	GBM, RTK II	0.857493	GBM, RTK II	-1	1	1	0	1	GBM	GBM
IEG218		F	GBM	GBM, RTK I	0.999361	GBM, RTK I	-1	1	-1	1	1	GBM	GBM
IEG219	75-79	F	GBM	GBM, RTK I	0.970878	GBM, RTK I	-1	1	1	-1	1	GBM	GBM
IEG221	55-59	F	GBM	GBM, MES	0.705942	GBM, MES	-1	0	1	-1	1	GBM	GBM
IEG222	45-49	M	A IDH	A IDH, HG	0.401053	Inconclusive	-1	0	-1	-1	1	GBM	A IDH
IEG223	60-64	M	GBM	GBM, RTK I	0.854595	GBM, RTK I	-1	-1	1	-1	0	GBM	GBM
IEG224	55-59	F	GBM	GBM, MES	0.846012	GBM, MES	-1	0	0	-1	1	GBM	GBM
IEG224_2	55-59	F	GBM	PXA	0.29008	Inconclusive	-1	0	0	0	0	Inconclusive	GBM
IEG225	80-84	F	GBM	GBM, RTK I	0.99342	GBM, RTK I	-1	1	1	0	1	GBM	GBM
IEG226	35-39	F	A IDH	A IDH	0.923235	A IDH	-1	1	-1	-1	1	GBM	A IDH
IEG227	40-44	M	O IDH	A IDH, HG	0.601386	A IDH, HG	1	-1	-1	-1	-1	O IDH	O IDH
IEG228	60-64	M	GBM	CONTR, INFLAM	0.863239	CONTR, INFLAM	-1	0	0	-1	1	GBM	GBM
IEG229	25-29	M	A IDH	A IDH, HG	0.999525	A IDH, HG	-1	-1	-1	1	-1	A IDH	A IDH
IEG230	70-74	F	GBM	GBM, RTK I	0.958199	GBM, RTK I	-1	1	1	0	1	GBM	GBM
IEG232	30-34	F	O IDH	DLGNT	0.210543	Inconclusive	1	-1	-1	-1	-1	O IDH	O IDH
IEG234	35-39	M	O IDH	LGG, DNT	0.612529	LGG, DNT	1	-1	-1	-1	-1	O IDH	O IDH
IEG235	40-44	M	A IDH	A IDH	0.948891	A IDH	-1	-1	-1	0	-1	A IDH	A IDH
IEG236	15-19	F	O IDH	A IDH	0.527334	A IDH	1	-1	-1	-1	-1	O IDH	O IDH
IEG237	45-49	M	GBM	GBM, MYCN	0.889875	GBM, MYCN	-1	1	1	-1	1	GBM	GBM
IEG237_2	45-49	M	GBM	GBM, MYCN	0.847642	GBM, MYCN	-1	1	1	-1	1	GBM	GBM
IEG238	25-29	M	A IDH	A IDH	0.809041	A IDH	-1	-1	-1	-1	-1	A IDH	A IDH
IEG239		M	A IDH	A IDH, HG	0.872523	A IDH, HG	-1	-1	-1	-1	0	A IDH	A IDH
IEG240	25-29	F	A IDH	A IDH	0.899374	A IDH	-1	-1	-1	-1	-1	A IDH	A IDH
IEG241	65-69	M	GBM	GBM, RTK II	0.505383	GBM, RTK II	-1	0	1	-1	0	GBM	GBM
IEG243	45-49	M	GBM	GBM, RTK II	0.999885	GBM, RTK II	-1	-1	1	-1	-1	GBM	GBM
IEG245	55-59	M	GBM	GBM, MES	0.767008	GBM, MES	-1	1	1	0	1	GBM	GBM
IEG248	40-44	M	O IDH	O IDH	0.950355	O IDH	1	-1	-1	-1	-1	O IDH	O IDH
IEG249	50-54	M	O IDH	O IDH	0.929268	O IDH	1	1	-1	-1	1	O IDH	O IDH
IEG250	50-54	F	O IDH	O IDH	0.923829	O IDH	1	-1	-1	-1	-1	O IDH	O IDH
IEG251	35-39	M	O IDH	LGG, MYB	0.311319	Inconclusive	1	-1	-1	-1	0	O IDH	O IDH
IEG252	45-49	F	O IDH	LGG, MYB	0.689232	LGG, MYB	1	-1	-1	-1	-1	O IDH	O IDH
IEG255	70-74	F	GBM	LIPN	0.845608	LIPN	-1	1	0	-1	1	GBM	GBM
IEG257	55-59	M	GBM	GBM, RTK I	0.737897	GBM, RTK I	-1	1	1	-1	1	GBM	GBM
							*1 means presence
							-1 means absence
							0 means inconclusive
